# A 3D approach to understanding heterogeneity in early developing autisms

**DOI:** 10.1101/2024.05.08.24307039

**Authors:** Veronica Mandelli, Ines Severino, Lisa Eyler, Karen Pierce, Eric Courchesne, Michael V. Lombardo

## Abstract

Phenotypic heterogeneity in early language, intellectual, motor, and adaptive functioning (LIMA) features are amongst the most striking features that distinguish different types of autistic individuals. Yet the current diagnostic criteria uses a single label of autism and implicitly emphasizes what individuals have in common as core social-communicative and restricted repetitive behavior difficulties. Subtype labels based on the non-core LIMA features may help to more meaningfully distinguish types of autisms with differing developmental paths and differential underlying biology. Using relatively large (n=615) publicly available data from early developing (24-68 months) standardized clinical tests tapping LIMA features, we show that stability-based relative cluster validation analysis can identify two robust and replicable clusters in the autism population with high levels of generalization accuracy (98%). These clusters can be described as Type I versus Type II autisms differentiated by relatively high versus low scores on LIMA features. These two types of autisms are also distinguished by different developmental trajectories over the first decade of life. Finally, these two types of autisms reveal striking differences in functional and structural neuroimaging phenotypes and their relationships with gene expression. This work emphasizes the potential importance of stratifying autism by a Type I versus Type II distinction focused on LIMA features and which may be of high prognostic and biological significance.
