## Supplementary Tables for "A 3D approach to understanding heterogeneity in early developing autisms"

### Sheet: SupplementaryTable1
Dataset	Variable	Cohen's d
NDA Training	VABS Communication	1.87
NDA Training	VABS Daily Living Skills	1.75
NDA Training	VABS Socialization	1.63
NDA Training	VABS Motor	0.96
NDA Training	MSEL Visual Reception	1.81
NDA Training	MSEL Fine Motor	1.91
NDA Training	MSEL Receptive Language	1.75
NDA Training	MSEL Expressive Language	2
NDA Validation	VABS Communication	2.23
NDA Validation	VABS Daily Living Skills	1.57
NDA Validation	VABS Socialization	1.62
NDA Validation	VABS Motor	1.1
NDA Validation	MSEL Visual Reception	1.98
NDA Validation	MSEL Fine Motor	1.96
NDA Validation	MSEL Receptive Language	2.25
NDA Validation	MSEL Expressive Language	2.33

### Sheet: SupplementaryTable2
NDA longitudinal models
A
MSEL		F	p-value	fdr
Visual Reception	Age	776.229	1.135e-102	3.406e-102
	Subtype	23.4347	1.6484e-06	4.9452e-06
	Age*Subtype	190.233	6.3958e-38	1.9187e-37
MSEL		F	p-value	fdr
Fine Motor	Age	1177.89	3.782e-118	1.135e-117
	Subtype	16.1347	6.6671e-05	0.00020001
	Age*Subtype	169.448	2.8222e-34	8.4667e-34
MSEL		F	p-value	fdr
Receptive Language	Age	704.527	1.29e-102	3.869e-102
	Subtype	14.6176	0.00014499	0.00043497
	Age*Subtype	203.626	5.1369e-41	1.5411e-40
MSEL		F	p-value	fdr
Expressive Language	Age	641.917	2.5037e-48	7.5111e-48
	Subtype	15.6365	0.00066321	0.00198964
	Age*Subtype	226.87	1.1156e-17	3.3467e-17
B
VABS		F	p-value	fdr
Communication	Age	0.642203	0.423897	1
	Subtype	86.5257	1.3426e-18	4.0277e-18
	Age*Subtype	2.28013	0.132658	0.397975
VABS		F	p-value	fdr
Daily Living Skills	Age	10.7474	0.00118262	0.00354787
	Subtype	50.114	8.8074e-12	2.6422e-11
	Age*Subtype	0.00826985	0.927615	1
VABS		F	p-value	fdr
Socialization	Age	44.9835	1.5912e-10	4.7735e-10
	Subtype	53.929	1.5099e-12	4.5297e-12
	Age*Subtype	0.00040844	0.983895	1
VABS		F	p-value	fdr
Motor	Age	54.5406	9.2426e-13	2.7728e-12
	Subtype	23.0748	2.0582e-06	6.1745e-06
	Age*Subtype	0.0104025	0.918832	1

### Sheet: SupplementaryTable3
UCSD longitudinal models
A
MSEL		F	p-value	fdr
Visual Reception	Age	1881.36	2.56486e-210	7.69459e-210
	Subtype	35.1298	5.28861e-09	1.58658e-08
	Age*Subtype	220.265	4.3729e-44	1.31187e-43
MSEL		F	p-value	fdr
Fine Motor	Age	2718.09	2.236e-264	6.708e-264
	Subtype	11.7384	0.00064984	0.00194951
	Age*Subtype	153.661	1.6703e-32	5.0109e-32
MSEL		F	p-value	fdr
Receptive Language	Age	1519.1	1.85782e-168	5.57347e-168
	Subtype	0.495626	0.481763	1
	Age*Subtype	181.155	2.18598e-36	6.55795e-36
MSEL		F	p-value	fdr
Expressive Language	Age	1822.63	1.196e-199	3.589e-199
	Subtype	61.6861	2.1638e-14	6.4914e-14
	Age*Subtype	382.628	1.0894e-68	3.2682e-68
B
VABS		F	p-value	fdr
Communication	Age	0.321779	0.571125	1
	Subtype	65.2705	1.15806e-14	3.47417e-14
	Age*Subtype	45.6535	1.2689e-10	3.80671e-10
VABS		F	p-value	fdr
Daily Living Skills	Age	112.898	1.73602e-22	5.20805e-22
	Subtype	70.7929	5.97935e-16	1.7938e-15
	Age*Subtype	10.1153	0.00162988	0.00488964
VABS		F	p-value	fdr
Socialization	Age	219.753	2.20007e-37	6.6002e-37
	Subtype	34.2899	9.46387e-09	2.83916e-08
	Age*Subtype	21.2915	5.93193e-06	1.77958e-05
VABS		F	p-value	fdr
Motor	Age	16.6969	4.59531e-05	0.000137859
	Subtype	4.27325	0.0388797	0.116639
	Age*Subtype	0.658681	0.417143	1

### Sheet: SupplementaryTable4
	fMRI dataset		A3D
			Type I	Type II	Total
	ELO	Poor	14	27	41
		Good	0	40	40
		Total	14	67	81
	MRI dataset		A3D
			Type I	Type II	Total
	ELO	Poor	13	25	38
		Good	0	38	38
		Total	13	63	76

### Sheet: SupplementaryTable5
ANOVA statistics from ROI analyses for AUTISMS-3D Subtype model						Akaike Information criterion
A						B
LH Temporal							AIC
	F	p-value					LH Teporal	RH Temporal	LH Frontal	RH Frontal
subtype	3.6868	0.01372				A3D	-446.591	-325.697	-523.639	-400.724
sex	3.9603	0.04867				ELO	-447.923	-327.765	-523.623	-400.676
age	0.0261	0.872				ΔAIC	1.3326	2.0679	0.0167	523.639
RH Temporal
	F	p-value
subtype	1.2643	0.28936
sex	6.0098	0.01554
age	0.2473	0.61981
LH Frontal
	F	p-value
subtype	0.2788	0.8406
sex	0.5537	0.4582
age	1.1554	0.2844
RH Frontal
	F	p-value
subtype	0.9744	0.407
sex	0.4703	0.4941
age	0.4425	0.5071

### Sheet: SupplementaryTable6
Gene set enrichment analysis statistics
AUTISMS-3D (A3D) subtypes
PLS Non-Zero Modules Gene Lists AND Postmortem ARI Genes
genelist	OR	pval	fdr	-log10(p-value)
fMRI LV1	1.5932	0.00242792	0.00971167	2.61477
SA Normative (SA LV2)	1.83251	0.00990303	0.0198061	2.00423
CT Normative (CT LV1)	1.91292	0.413538	0.551384	1.38348
SA Atypical (SA LV1)	1.03749	0.686583	0.686583	0.163307
Early Language Outcome (ELO) subtypes
PLS Non-Zero Modules Gene Lists AND Postmortem ARI Genes
genelist	OR	pval	fdr	-log10(p-value)
fMRI LV1	1.72423	0.00154976	0.00309952	2.80974
SA Normative (SA LV1)	1.86736	0.00140167	0.00309952	2.85336
CT Normative (CT LV1)	1.76605	0.00944313	0.0125908	2.02488
CT Atypical (CT LV2)	1.36837	0.498558	0.498558	0.302284
